# Non-linear mendelian randomization: detection of biases using negative controls with a focus on BMI, Vitamin D and LDL cholesterol

**DOI:** 10.1101/2023.08.21.23293658

**Authors:** Fergus W Hamilton, David A Hughes, Wes Spiller, Kate Tilling, George Davey Smith

**Author notes:** Corresponding author: Fergus Hamilton, MRC Integrative Epidemiology Unit, University of Bristol, Oakfield House, Oakfield Road, BS8 2PS.

## Abstract

Mendelian randomisation (MR) is an established technique in epidemiological investigation, using the principle of random allocation of genetic variants at conception to estimate the causal linear effect of an exposure on an outcome. Extensions to this technique include non-linear approaches that allow for differential effects of the exposure on the outcome depending on the level of the exposure. A widely used non-linear method is the residual approach, which estimates the causal effect within different strata of the non-genetically predicted exposure (i.e. the “residual” exposure). These “local” causal estimates are then used to make inferences about non-linear effects. Recent work has identified that this method can lead to estimates that are seriously biased, and a new method - the doubly-ranked method – has been introduced as a possibly more robust approach. In this paper, we perform negative control outcome analyses in the MR context. These are analyses with outcomes onto which the exposure should have no predicted causal effect. Using both methods we find clearly biased estimates in certain situations. We additionally examined a situation for which there are robust randomised controlled trial estimates of effects - that of low density lipoprotein cholesterol (LDL-C) reduction onto myocardial infarction, where randomised trials have provided strong evidence of the shape of the relationship. The doubly-ranked method did not identify the same shape as the trial data, and for LDL-C and other lipids they generated some highly implausible findings. Therefore, we suggest that until there is extensive simulation and empirical methodological work demonstrating that these methods generally produce meaningful findings use of them is suspended. If authors feel it is imperative that they report results from them there should be strong justification for this, and a number of sanity checks (such as analysis of negative and positive control outcomes) should be provided.
