## Supplementary material for "Non-linear mendelian randomization: detection of biases using negative controls with a focus on BMI, Vitamin D and LDL cholesterol": Sup tables

### Sheet: ST1
ST1: Variants used to generate the polygenic risk score for BMI.
SNP	effect allele	other allele	estimate
rs1000940	A	A	0.0192
rs10132280	C	C	-0.023
rs1016287	C	C	0.0229
rs10182181	G	G	-0.0307
rs10733682	G	G	0.0174
rs10938397	G	G	-0.0402
rs10968576	A	A	0.0249
rs11030104	G	G	0.0414
rs11057405	G	G	-0.0307
rs11165643	T	T	-0.0218
rs1167827	G	G	-0.0202
rs11727676	T	T	-0.0358
rs12286929	A	A	0.0217
rs12429545	A	A	-0.0334
rs12940622	G	G	-0.0182
rs12986742	T	T	0.0212
rs13021737	G	G	-0.0601
rs13078960	G	G	-0.0297
rs13107325	T	T	-0.0477
rs13191362	G	G	0.0277
rs1516725	C	C	-0.0451
rs1528435	C	C	0.0178
rs1558902	T	T	0.0818
rs16851483	T	T	-0.0483
rs16951275	T	T	-0.0311
rs17001654	G	G	-0.0306
rs17024393	T	T	0.0658
rs17066856	T	T	-0.0395
rs17094222	T	T	0.0249
rs17405819	T	T	-0.0224
rs17724992	G	G	0.0194
rs1808579	C	C	-0.0167
rs1928295	T	T	-0.0188
rs2033732	T	T	0.0192
rs205262	G	G	-0.0221
rs2112347	T	T	-0.0261
rs2121279	C	C	0.0245
rs2176598	C	C	0.0198
rs2207139	A	A	0.0447
rs2245368	C	C	-0.0317
rs2287019	T	T	0.036
rs2303223	G	G	-0.0184
rs2365389	T	T	0.02
rs2820292	C	C	-0.0195
rs29941	G	G	-0.0182
rs3101336	C	C	-0.0334
rs3736485	G	G	0.0176
rs3817334	T	T	-0.0262
rs3849570	C	C	0.0188
rs3888190	C	C	0.0309
rs4256980	C	C	0.0209
rs4740619	C	C	0.0179
rs543874	A	A	0.0482
rs6477694	T	T	0.0174
rs6567160	T	T	0.0556
rs657452	G	G	0.0227
rs6656785	A	A	0.0217
rs6804842	G	G	-0.0185
rs7138803	A	A	-0.0315
rs7141420	C	C	0.0235
rs758747	T	T	-0.0225
rs7599312	A	A	0.022
rs7899106	G	G	-0.0395
rs7903146	C	C	-0.0234
rs879620	T	T	-0.0244
rs9400239	T	T	0.0188
rs9579083	C	C	-0.0295
rs9926784	C	C	0.0265

### Sheet: ST2
ST2: Variants used to generate the polygenic risk score for Vitamin D
SNP	effect allele	other allele	estimate
rs1352846	G	A	0.172
rs7041	C	A	-0.045
rs4694431	T	C	-0.034
rs139148694	GTGCTTTTATCAA	G	0.028
rs16913816	A	G	-0.031
rs117913124	A	G	0.503
rs117576073	T	G	0.246
rs12794714	A	G	0.139
rs117115472	G	C	0.148
rs139168803	A	G	-0.188
rs12573951	G	A	-0.045
rs7928249	G	A	-0.131
rs4081429	C	A	0.017
rs6123359	G	A	-0.026
rs6127099	T	A	0.013
rs35870583	GT	G	0.027
rs2585442	G	C	-0.025
rs2762942	A	G	-0.053

### Sheet: ST3
ST2: Variants used to generate the polygenic risk score for LDL-C and TG
SNP	effect allele	other allele	estimate	exposure
rs1123571	A	G	-0.0107	LDL-C
rs75907879	T	C	0.0212	LDL-C
rs9438909	T	C	-0.0246	LDL-C
rs10458599	T	C	-0.0121	LDL-C
rs79598313	T	C	0.0733	LDL-C
rs143536275	A	G	-0.0108	LDL-C
rs61768765	T	A	-0.0001	LDL-C
rs4927191	C	T	-0.0596	LDL-C
rs7552841	T	C	0.033	LDL-C
rs72660594	C	T	-0.2406	LDL-C
rs1603716	C	A	0.0004	LDL-C
rs78655112	A	G	-0.0521	LDL-C
rs637723	T	C	-0.0378	LDL-C
rs6692187	C	T	-0.0253	LDL-C
rs7534498	A	G	-0.0163	LDL-C
rs1277917	C	G	-0.0229	LDL-C
rs583104	G	T	-0.1395	LDL-C
rs115852567	T	C	0.0563	LDL-C
rs4970737	G	C	-0.012	LDL-C
rs267733	G	A	-0.0204	LDL-C
rs4390169	G	A	-0.0116	LDL-C
rs6682862	A	G	-0.0125	LDL-C
rs1689801	A	G	0.0126	LDL-C
rs2296288	T	C	-0.0112	LDL-C
rs12137359	T	C	0.0113	LDL-C
rs2642438	A	G	-0.0279	LDL-C
rs10910476	T	C	0.012	LDL-C
rs557933	A	C	-0.0371	LDL-C
rs10910522	A	G	-0.0109	LDL-C
rs7512010	A	T	-0.0165	LDL-C
rs12121214	C	T	0.0142	LDL-C
rs56236159	G	T	0.018	LDL-C
rs73239113	C	T	-0.0156	LDL-C
rs79424931	A	C	0.031	LDL-C
rs597331	A	G	-0.0413	LDL-C
rs531819	T	G	-0.1095	LDL-C
rs12986993	G	A	0.0043	LDL-C
rs4665972	T	C	0.0216	LDL-C
rs112925553	C	T	-0.0328	LDL-C
rs76710528	C	T	0.0357	LDL-C
rs4245791	C	T	0.065	LDL-C
rs6709904	G	A	-0.0308	LDL-C
rs10170499	A	T	-0.0079	LDL-C
rs360804	A	G	-0.0224	LDL-C
rs10193634	C	A	-0.0097	LDL-C
rs4246598	A	C	0.0114	LDL-C
rs10195965	A	G	-0.0133	LDL-C
rs2465956	C	T	0.0177	LDL-C
rs55938402	A	G	-0.0418	LDL-C
rs17050272	A	G	-0.0192	LDL-C
rs6730157	G	A	0.0191	LDL-C
rs12614487	T	C	-0.029	LDL-C
rs12989783	T	A	0.0191	LDL-C
rs189527671	A	G	0.0385	LDL-C
rs10932008	G	A	-0.0208	LDL-C
rs1250242	G	C	-0.017	LDL-C
rs887829	T	C	-0.0147	LDL-C
rs1175543	G	A	-0.0198	LDL-C
rs6792725	A	G	0.0145	LDL-C
rs7640978	T	C	-0.0294	LDL-C
rs9849482	T	G	-0.0348	LDL-C
rs9834743	C	G	-0.0111	LDL-C
rs3796276	A	G	0.0102	LDL-C
rs3732359	G	A	0.012	LDL-C
rs12054451	G	T	0.014	LDL-C
rs78946096	G	A	-0.0415	LDL-C
rs9653945	A	G	-0.0103	LDL-C
rs4679881	T	C	0.0129	LDL-C
rs4515081	G	T	0.0143	LDL-C
rs16861497	T	G	-0.0089	LDL-C
rs13108218	A	G	0.0166	LDL-C
rs4689088	G	A	-0.0105	LDL-C
rs278981	T	C	-0.0103	LDL-C
rs79056134	C	T	-0.0152	LDL-C
rs13112099	G	T	0.0123	LDL-C
rs77645768	A	G	0.0345	LDL-C
rs114483871	T	C	0.0373	LDL-C
rs185567543	T	A	0.1115	LDL-C
rs17586023	G	A	0.0143	LDL-C
rs9997840	T	A	-0.0164	LDL-C
rs17617028	A	G	0.0125	LDL-C
rs7699288	C	G	-0.0095	LDL-C
rs2085723	G	T	-0.0079	LDL-C
rs72729610	G	A	-0.0121	LDL-C
rs72701754	T	A	0.0096	LDL-C
rs77704739	C	T	-0.0495	LDL-C
rs10462337	T	C	-0.0143	LDL-C
rs11739254	G	A	-0.0519	LDL-C
rs143169588	C	T	0.0521	LDL-C
rs1551894	A	G	0.0682	LDL-C
rs10045313	T	C	0.0236	LDL-C
rs6869704	C	T	-0.0154	LDL-C
rs6894249	G	A	0.0152	LDL-C
rs11167778	T	C	0.0182	LDL-C
rs6874202	T	C	-0.0341	LDL-C
rs953568	A	T	-0.0075	LDL-C
rs7746081	A	G	-0.0284	LDL-C
rs80215559	C	T	-0.0575	LDL-C
rs111281598	C	T	0.0251	LDL-C
rs536856134	C	T	0.0401	LDL-C
rs35282906	A	T	0.0436	LDL-C
rs11755266	T	C	-0.0252	LDL-C
rs9367489	C	G	-0.0156	LDL-C
rs644492	G	A	0.0108	LDL-C
rs9496567	A	G	-0.0162	LDL-C
rs4840172	C	T	0.0123	LDL-C
rs6913325	T	G	-0.0102	LDL-C
rs13194714	A	T	-0.0159	LDL-C
rs9388517	G	A	-0.011	LDL-C
rs7776054	G	A	-0.024	LDL-C
rs35460423	G	A	-0.009	LDL-C
rs112170089	A	G	0.0509	LDL-C
rs12208357	T	C	0.0592	LDL-C
rs146534110	T	G	0.0764	LDL-C
rs74907759	G	A	-0.057	LDL-C
rs117733303	G	A	0.0596	LDL-C
rs10455872	G	A	0.1117	LDL-C
rs12055389	T	C	-0.0268	LDL-C
rs2362529	C	T	-0.0199	LDL-C
rs6796	C	T	0.0103	LDL-C
rs55649657	G	C	0.0363	LDL-C
rs896311	G	A	-0.0151	LDL-C
rs56001710	A	T	-0.0221	LDL-C
rs11771125	T	C	0.0158	LDL-C
rs17725246	C	T	0.0366	LDL-C
rs112866709	T	C	0.0238	LDL-C
rs62465144	C	T	0.0136	LDL-C
rs72602237	T	C	-0.0108	LDL-C
rs1014283	A	C	-0.013	LDL-C
rs112758337	A	G	-0.0176	LDL-C
rs6978739	G	C	-0.011	LDL-C
rs1734911	C	G	0.0235	LDL-C
rs4374942	C	T	0.017	LDL-C
rs2911971	C	G	-0.0108	LDL-C
rs4841132	A	G	-0.0585	LDL-C
rs6601302	T	G	0.0112	LDL-C
rs117227752	A	G	0.0085	LDL-C
rs900776	C	A	-0.0199	LDL-C
rs151150389	C	T	0.0313	LDL-C
rs28615248	C	T	0.0232	LDL-C
rs9297994	G	A	0.0313	LDL-C
rs6471886	T	G	0.0099	LDL-C
rs62509311	T	A	-0.0154	LDL-C
rs2737252	A	G	-0.0217	LDL-C
rs13249867	T	G	-0.0172	LDL-C
rs28601761	G	C	-0.0503	LDL-C
rs11781667	T	G	0.0231	LDL-C
rs3780181	G	A	-0.0344	LDL-C
rs28498684	A	G	0.0133	LDL-C
rs72700413	A	G	0.031	LDL-C
rs615552	C	T	0.0098	LDL-C
rs7864568	A	G	-0.0148	LDL-C
rs7046887	T	C	0.0108	LDL-C
rs62551047	A	G	-0.0199	LDL-C
rs12339822	A	G	0.0086	LDL-C
rs12351480	A	C	0.0165	LDL-C
rs11789603	T	C	0.0172	LDL-C
rs2575876	A	G	-0.0227	LDL-C
rs56294298	A	G	-0.0196	LDL-C
rs3750323	T	C	-0.0173	LDL-C
rs6597617	G	C	0.0213	LDL-C
rs579459	C	T	0.0665	LDL-C
rs35857370	A	G	-0.0151	LDL-C
rs7903259	G	C	0.0154	LDL-C
rs11239548	A	T	0.01	LDL-C
rs1031101	G	A	0.0127	LDL-C
rs10822143	T	C	0.0147	LDL-C
rs7898735	C	T	-0.0219	LDL-C
rs2068888	A	G	-0.0144	LDL-C
rs61886339	C	T	-0.0121	LDL-C
rs2803619	G	C	0.0251	LDL-C
rs17672352	T	C	-0.0207	LDL-C
rs12783584	C	T	0.0133	LDL-C
rs7904973	G	T	-0.0209	LDL-C
rs11821656	C	G	0.0157	LDL-C
rs11601507	A	C	0.0413	LDL-C
rs10832956	T	C	-0.0193	LDL-C
rs12577643	T	A	-0.0099	LDL-C
rs174564	G	A	-0.0429	LDL-C
rs642803	T	C	0.0101	LDL-C
rs11226108	C	G	-0.0123	LDL-C
rs964184	G	C	0.0281	LDL-C
rs12970	A	G	-0.0195	LDL-C
rs17122278	G	A	0.0204	LDL-C
rs78689694	C	G	0.0439	LDL-C
rs34019521	C	G	0.0194	LDL-C
rs147654565	A	G	-0.0277	LDL-C
rs12320328	G	A	-0.0185	LDL-C
rs11175518	C	T	0.0187	LDL-C
rs2251024	T	C	-0.017	LDL-C
rs10876169	A	T	-0.0119	LDL-C
rs61754230	T	C	0.043	LDL-C
rs876554	C	T	0.0096	LDL-C
rs4760388	T	C	-0.0102	LDL-C
rs1536464	C	T	-0.0123	LDL-C
rs855200	A	T	-0.0103	LDL-C
rs653178	C	T	-0.0255	LDL-C
rs1169288	C	A	0.0336	LDL-C
rs11057841	T	C	0.0152	LDL-C
rs79009737	A	G	0.0161	LDL-C
rs7997102	C	T	-0.0104	LDL-C
rs1012129	G	C	0.0202	LDL-C
rs208432	C	T	0.0118	LDL-C
rs6561534	T	C	0.01	LDL-C
rs7336371	A	G	0.0167	LDL-C
rs551473284	T	C	-0.016	LDL-C
rs6602909	C	T	0.0179	LDL-C
rs73579354	G	C	-0.0161	LDL-C
rs11621792	T	C	0.0214	LDL-C
rs72642548	T	C	-0.0202	LDL-C
rs10140161	A	C	-0.0237	LDL-C
rs13379043	C	T	-0.016	LDL-C
rs34752362	A	G	-0.0093	LDL-C
rs17776811	A	C	0.0097	LDL-C
rs28929474	T	C	0.0646	LDL-C
rs17580	A	T	0.0532	LDL-C
rs79391862	C	A	-0.0661	LDL-C
rs74714416	T	C	0.0266	LDL-C
rs62011281	A	G	0.0117	LDL-C
rs11638576	A	G	0.0138	LDL-C
rs11856958	T	A	-0.0101	LDL-C
rs1037117	A	G	-0.011	LDL-C
rs12445804	A	G	0.0258	LDL-C
rs7184567	T	C	0.0112	LDL-C
rs2925636	A	G	-0.0206	LDL-C
rs247617	A	C	-0.0282	LDL-C
rs71393953	G	T	-0.0152	LDL-C
rs4788792	A	G	-0.0107	LDL-C
rs113584314	A	G	0.0242	LDL-C
rs77303550	T	C	-0.041	LDL-C
rs67890964	C	T	-0.0195	LDL-C
rs576285576	G	A	-0.0169	LDL-C
rs56801166	G	A	0.0165	LDL-C
rs1984664	C	A	-0.0104	LDL-C
rs55714927	T	C	-0.0344	LDL-C
rs150688657	A	G	0.0226	LDL-C
rs11654741	A	C	0.0122	LDL-C
rs9909417	A	G	0.0106	LDL-C
rs704	G	A	-0.0208	LDL-C
rs8070966	T	C	-0.0147	LDL-C
rs62068776	C	T	0.0138	LDL-C
rs12943633	T	C	-0.0136	LDL-C
rs72836561	T	C	-0.0398	LDL-C
rs11870935	G	A	0.0258	LDL-C
rs1292071	C	T	-0.0118	LDL-C
rs1801689	C	A	0.0924	LDL-C
rs3952344	C	T	-0.0126	LDL-C
rs59593290	A	G	0.0153	LDL-C
rs77542162	G	A	0.1692	LDL-C
rs72631343	G	C	-0.039	LDL-C
rs2125345	C	T	-0.0171	LDL-C
rs12451056	T	C	-0.0189	LDL-C
rs77960347	G	A	0.0616	LDL-C
rs9958734	C	T	0.0226	LDL-C
rs7241918	G	T	-0.0149	LDL-C
rs8113356	A	G	0.0143	LDL-C
rs117831057	G	A	-0.069	LDL-C
rs113305450	G	C	0.0351	LDL-C
rs73013176	C	T	-0.2179	LDL-C
rs67337506	C	T	-0.0725	LDL-C
rs147223423	T	A	0.0611	LDL-C
rs7253916	A	C	0.0218	LDL-C
rs739846	A	G	-0.0741	LDL-C
rs115205560	T	A	-0.007	LDL-C
rs183857177	T	G	0.1273	LDL-C
rs1551891	A	G	-0.123	LDL-C
rs741780	C	T	-0.0372	LDL-C
rs140912273	A	G	-0.3386	LDL-C
rs142380271	G	A	0.1096	LDL-C
rs147188206	C	T	0.1031	LDL-C
rs62118471	C	T	-0.1404	LDL-C
rs74827760	T	C	-0.047	LDL-C
rs281377	T	C	-0.0222	LDL-C
rs35313547	C	T	-0.0134	LDL-C
rs34503352	A	G	-0.028	LDL-C
rs34415062	A	G	0.0167	LDL-C
rs6038211	G	A	0.0116	LDL-C
rs680379	A	G	-0.013	LDL-C
rs969075	T	C	-0.016	LDL-C
rs2618566	G	T	0.0367	LDL-C
rs77120309	T	C	-0.0259	LDL-C
rs1883711	C	G	0.1267	LDL-C
rs6093446	A	G	0.0216	LDL-C
rs1800961	T	C	-0.0478	LDL-C
rs4239702	T	C	-0.011	LDL-C
rs1022688	A	G	0.0111	LDL-C
rs35046559	G	A	0.0123	LDL-C
rs8121509	C	T	-0.0131	LDL-C
rs371878633	T	C	0.0521	LDL-C
rs73201533	C	A	0.031	LDL-C
rs414850	C	A	-0.0128	LDL-C
rs11703382	T	C	0.0124	LDL-C
rs13054837	C	T	0.0253	LDL-C
rs4465	C	T	0.0134	LDL-C
rs2072860	G	A	0.0097	LDL-C
rs138335	C	G	0.0124	LDL-C
rs3747207	A	G	-0.0141	LDL-C
rs113416558	C	T	-0.0119	LDL-C
rs1123571	A	G	-0.0107	TG
rs75907879	T	C	0.0212	TG
rs9438909	T	C	-0.0246	TG
rs10458599	T	C	-0.0121	TG
rs79598313	T	C	0.0733	TG
rs143536275	A	G	-0.0108	TG
rs61768765	T	A	-0.0001	TG
rs4927191	C	T	-0.0596	TG
rs7552841	T	C	0.033	TG
rs72660594	C	T	-0.2406	TG
rs1603716	C	A	0.0004	TG
rs78655112	A	G	-0.0521	TG
rs637723	T	C	-0.0378	TG
rs6692187	C	T	-0.0253	TG
rs7534498	A	G	-0.0163	TG
rs1277917	C	G	-0.0229	TG
rs583104	G	T	-0.1395	TG
rs115852567	T	C	0.0563	TG
rs4970737	G	C	-0.012	TG
rs267733	G	A	-0.0204	TG
rs4390169	G	A	-0.0116	TG
rs6682862	A	G	-0.0125	TG
rs1689801	A	G	0.0126	TG
rs2296288	T	C	-0.0112	TG
rs12137359	T	C	0.0113	TG
rs2642438	A	G	-0.0279	TG
rs10910476	T	C	0.012	TG
rs557933	A	C	-0.0371	TG
rs10910522	A	G	-0.0109	TG
rs7512010	A	T	-0.0165	TG
rs12121214	C	T	0.0142	TG
rs56236159	G	T	0.018	TG
rs73239113	C	T	-0.0156	TG
rs79424931	A	C	0.031	TG
rs597331	A	G	-0.0413	TG
rs531819	T	G	-0.1095	TG
rs12986993	G	A	0.0043	TG
rs4665972	T	C	0.0216	TG
rs112925553	C	T	-0.0328	TG
rs76710528	C	T	0.0357	TG
rs4245791	C	T	0.065	TG
rs6709904	G	A	-0.0308	TG
rs10170499	A	T	-0.0079	TG
rs360804	A	G	-0.0224	TG
rs10193634	C	A	-0.0097	TG
rs4246598	A	C	0.0114	TG
rs10195965	A	G	-0.0133	TG
rs2465956	C	T	0.0177	TG
rs55938402	A	G	-0.0418	TG
rs17050272	A	G	-0.0192	TG
rs6730157	G	A	0.0191	TG
rs12614487	T	C	-0.029	TG
rs12989783	T	A	0.0191	TG
rs189527671	A	G	0.0385	TG
rs10932008	G	A	-0.0208	TG
rs1250242	G	C	-0.017	TG
rs887829	T	C	-0.0147	TG
rs1175543	G	A	-0.0198	TG
rs6792725	A	G	0.0145	TG
rs7640978	T	C	-0.0294	TG
rs9849482	T	G	-0.0348	TG
rs9834743	C	G	-0.0111	TG
rs3796276	A	G	0.0102	TG
rs3732359	G	A	0.012	TG
rs12054451	G	T	0.014	TG
rs78946096	G	A	-0.0415	TG
rs9653945	A	G	-0.0103	TG
rs4679881	T	C	0.0129	TG
rs4515081	G	T	0.0143	TG
rs16861497	T	G	-0.0089	TG
rs13108218	A	G	0.0166	TG
rs4689088	G	A	-0.0105	TG
rs278981	T	C	-0.0103	TG
rs79056134	C	T	-0.0152	TG
rs13112099	G	T	0.0123	TG
rs77645768	A	G	0.0345	TG
rs114483871	T	C	0.0373	TG
rs185567543	T	A	0.1115	TG
rs17586023	G	A	0.0143	TG
rs9997840	T	A	-0.0164	TG
rs17617028	A	G	0.0125	TG
rs7699288	C	G	-0.0095	TG
rs2085723	G	T	-0.0079	TG
rs72729610	G	A	-0.0121	TG
rs72701754	T	A	0.0096	TG
rs77704739	C	T	-0.0495	TG
rs10462337	T	C	-0.0143	TG
rs11739254	G	A	-0.0519	TG
rs143169588	C	T	0.0521	TG
rs1551894	A	G	0.0682	TG
rs10045313	T	C	0.0236	TG
rs6869704	C	T	-0.0154	TG
rs6894249	G	A	0.0152	TG
rs11167778	T	C	0.0182	TG
rs6874202	T	C	-0.0341	TG
rs953568	A	T	-0.0075	TG
rs7746081	A	G	-0.0284	TG
rs80215559	C	T	-0.0575	TG
rs111281598	C	T	0.0251	TG
rs536856134	C	T	0.0401	TG
rs35282906	A	T	0.0436	TG
rs11755266	T	C	-0.0252	TG
rs9367489	C	G	-0.0156	TG
rs644492	G	A	0.0108	TG
rs9496567	A	G	-0.0162	TG
rs4840172	C	T	0.0123	TG
rs6913325	T	G	-0.0102	TG
rs13194714	A	T	-0.0159	TG
rs9388517	G	A	-0.011	TG
rs7776054	G	A	-0.024	TG
rs35460423	G	A	-0.009	TG
rs112170089	A	G	0.0509	TG
rs12208357	T	C	0.0592	TG
rs146534110	T	G	0.0764	TG
rs74907759	G	A	-0.057	TG
rs117733303	G	A	0.0596	TG
rs10455872	G	A	0.1117	TG
rs12055389	T	C	-0.0268	TG
rs2362529	C	T	-0.0199	TG
rs6796	C	T	0.0103	TG
rs55649657	G	C	0.0363	TG
rs896311	G	A	-0.0151	TG
rs56001710	A	T	-0.0221	TG
rs11771125	T	C	0.0158	TG
rs17725246	C	T	0.0366	TG
rs112866709	T	C	0.0238	TG
rs62465144	C	T	0.0136	TG
rs72602237	T	C	-0.0108	TG
rs1014283	A	C	-0.013	TG
rs112758337	A	G	-0.0176	TG
rs6978739	G	C	-0.011	TG
rs1734911	C	G	0.0235	TG
rs4374942	C	T	0.017	TG
rs2911971	C	G	-0.0108	TG
rs4841132	A	G	-0.0585	TG
rs6601302	T	G	0.0112	TG
rs117227752	A	G	0.0085	TG
rs900776	C	A	-0.0199	TG
rs151150389	C	T	0.0313	TG
rs28615248	C	T	0.0232	TG
rs9297994	G	A	0.0313	TG
rs6471886	T	G	0.0099	TG
rs62509311	T	A	-0.0154	TG
rs2737252	A	G	-0.0217	TG
rs13249867	T	G	-0.0172	TG
rs28601761	G	C	-0.0503	TG
rs11781667	T	G	0.0231	TG
rs3780181	G	A	-0.0344	TG
rs28498684	A	G	0.0133	TG
rs72700413	A	G	0.031	TG
rs615552	C	T	0.0098	TG
rs7864568	A	G	-0.0148	TG
rs7046887	T	C	0.0108	TG
rs62551047	A	G	-0.0199	TG
rs12339822	A	G	0.0086	TG
rs12351480	A	C	0.0165	TG
rs11789603	T	C	0.0172	TG
rs2575876	A	G	-0.0227	TG
rs56294298	A	G	-0.0196	TG
rs3750323	T	C	-0.0173	TG
rs6597617	G	C	0.0213	TG
rs579459	C	T	0.0665	TG
rs35857370	A	G	-0.0151	TG
rs7903259	G	C	0.0154	TG
rs11239548	A	T	0.01	TG
rs1031101	G	A	0.0127	TG
rs10822143	T	C	0.0147	TG
rs7898735	C	T	-0.0219	TG
rs2068888	A	G	-0.0144	TG
rs61886339	C	T	-0.0121	TG
rs2803619	G	C	0.0251	TG
rs17672352	T	C	-0.0207	TG
rs12783584	C	T	0.0133	TG
rs7904973	G	T	-0.0209	TG
rs11821656	C	G	0.0157	TG
rs11601507	A	C	0.0413	TG
rs10832956	T	C	-0.0193	TG
rs12577643	T	A	-0.0099	TG
rs174564	G	A	-0.0429	TG
rs642803	T	C	0.0101	TG
rs11226108	C	G	-0.0123	TG
rs964184	G	C	0.0281	TG
rs12970	A	G	-0.0195	TG
rs17122278	G	A	0.0204	TG
rs78689694	C	G	0.0439	TG
rs34019521	C	G	0.0194	TG
rs147654565	A	G	-0.0277	TG
rs12320328	G	A	-0.0185	TG
rs11175518	C	T	0.0187	TG
rs2251024	T	C	-0.017	TG
rs10876169	A	T	-0.0119	TG
rs61754230	T	C	0.043	TG
rs876554	C	T	0.0096	TG
rs4760388	T	C	-0.0102	TG
rs1536464	C	T	-0.0123	TG
rs855200	A	T	-0.0103	TG
rs653178	C	T	-0.0255	TG
rs1169288	C	A	0.0336	TG
rs11057841	T	C	0.0152	TG
rs79009737	A	G	0.0161	TG
rs7997102	C	T	-0.0104	TG
rs1012129	G	C	0.0202	TG
rs208432	C	T	0.0118	TG
rs6561534	T	C	0.01	TG
rs7336371	A	G	0.0167	TG
rs551473284	T	C	-0.016	TG
rs6602909	C	T	0.0179	TG
rs73579354	G	C	-0.0161	TG
rs11621792	T	C	0.0214	TG
rs72642548	T	C	-0.0202	TG
rs10140161	A	C	-0.0237	TG
rs13379043	C	T	-0.016	TG
rs34752362	A	G	-0.0093	TG
rs17776811	A	C	0.0097	TG
rs28929474	T	C	0.0646	TG
rs17580	A	T	0.0532	TG
rs79391862	C	A	-0.0661	TG
rs74714416	T	C	0.0266	TG
rs62011281	A	G	0.0117	TG
rs11638576	A	G	0.0138	TG
rs11856958	T	A	-0.0101	TG
rs1037117	A	G	-0.011	TG
rs12445804	A	G	0.0258	TG
rs7184567	T	C	0.0112	TG
rs2925636	A	G	-0.0206	TG
rs247617	A	C	-0.0282	TG
rs71393953	G	T	-0.0152	TG
rs4788792	A	G	-0.0107	TG
rs113584314	A	G	0.0242	TG
rs77303550	T	C	-0.041	TG
rs67890964	C	T	-0.0195	TG
rs576285576	G	A	-0.0169	TG
rs56801166	G	A	0.0165	TG
rs1984664	C	A	-0.0104	TG
rs55714927	T	C	-0.0344	TG
rs150688657	A	G	0.0226	TG
rs11654741	A	C	0.0122	TG
rs9909417	A	G	0.0106	TG
rs704	G	A	-0.0208	TG
rs8070966	T	C	-0.0147	TG
rs62068776	C	T	0.0138	TG
rs12943633	T	C	-0.0136	TG
rs72836561	T	C	-0.0398	TG
rs11870935	G	A	0.0258	TG
rs1292071	C	T	-0.0118	TG
rs1801689	C	A	0.0924	TG
rs3952344	C	T	-0.0126	TG
rs59593290	A	G	0.0153	TG
rs77542162	G	A	0.1692	TG
rs72631343	G	C	-0.039	TG
rs2125345	C	T	-0.0171	TG
rs12451056	T	C	-0.0189	TG
rs77960347	G	A	0.0616	TG
rs9958734	C	T	0.0226	TG
rs7241918	G	T	-0.0149	TG
rs8113356	A	G	0.0143	TG
rs117831057	G	A	-0.069	TG
rs113305450	G	C	0.0351	TG
rs73013176	C	T	-0.2179	TG
rs67337506	C	T	-0.0725	TG
rs147223423	T	A	0.0611	TG
rs7253916	A	C	0.0218	TG
rs739846	A	G	-0.0741	TG
rs115205560	T	A	-0.007	TG
rs183857177	T	G	0.1273	TG
rs1551891	A	G	-0.123	TG
rs741780	C	T	-0.0372	TG
rs140912273	A	G	-0.3386	TG
rs142380271	G	A	0.1096	TG
rs147188206	C	T	0.1031	TG
rs62118471	C	T	-0.1404	TG
rs74827760	T	C	-0.047	TG
rs281377	T	C	-0.0222	TG
rs35313547	C	T	-0.0134	TG
rs34503352	A	G	-0.028	TG
rs34415062	A	G	0.0167	TG
rs6038211	G	A	0.0116	TG
rs680379	A	G	-0.013	TG
rs969075	T	C	-0.016	TG
rs2618566	G	T	0.0367	TG
rs77120309	T	C	-0.0259	TG
rs1883711	C	G	0.1267	TG
rs6093446	A	G	0.0216	TG
rs1800961	T	C	-0.0478	TG
rs4239702	T	C	-0.011	TG
rs1022688	A	G	0.0111	TG
rs35046559	G	A	0.0123	TG
rs8121509	C	T	-0.0131	TG
rs371878633	T	C	0.0521	TG
rs73201533	C	A	0.031	TG
rs414850	C	A	-0.0128	TG
rs11703382	T	C	0.0124	TG
rs13054837	C	T	0.0253	TG
rs4465	C	T	0.0134	TG
rs2072860	G	A	0.0097	TG
rs138335	C	G	0.0124	TG
rs3747207	A	G	-0.0141	TG
rs113416558	C	T	-0.0119	TG

### Sheet: ST4
ST4: Demographics of the included study cohort. Note the total sample size is larger than both cohorts as missingness occurred forVitamin D, LDL-C and BMI
Characteristic	N = 385,2901
Sex
Female	208,077 (54%)
Male	177,037 (46%)
Age at entry	59 (51, 64)
Died by the end of follow up	28,941 (7.5%)
Body Mass Index (kg/m2)	26.7 (24.1, 29.8)
Unmeasured	1321
Vitamin D level (nmol/L)	48 (33, 63)
Unmeasured	34109
LDL (mmol/L)	3.53 (2.96, 4.13)
Unmeasured	18694
Follow up (years):	12.72 (11.98, 13.42)
1 n (%); Median (IQR)

### Sheet: ST5
ST5: Results of One Sample MR performed in strata of the dataset for the effect of BMI and Vitamin D on age and sex
Outcome	Exposure	Beta/logOR	standard error	pval	Subgroup
Age	BMI	-0.0185236	0.0210094	0.37795	Overall
Age	BMI	0.0107245	0.0265363	0.686107	Female
Age	BMI	-0.0607068	0.0340913	0.0749595	Male
Age	Vitamin D	0.00280184	0.00327895	0.392832	Overall
Age	Vitamin D	0.00593248	0.00456987	0.194227	Female
Age	Vitamin D	-0.00109859	0.00469724	0.815078	Male
Sex	BMI	0.00945817	0.00527203	0.0364043	Overall
Sex	BMI	0.0160025	0.0144265	0.133663	1
Sex	BMI	0.0347835	0.0149073	0.00981561	2
Sex	BMI	0.00236626	0.0141842	0.433755	3
Sex	BMI	0.0109037	0.0149433	0.232795	4
Sex	BMI	0.00645522	0.0169096	0.351324	5
Sex	BMI	-0.0185449	0.016843	0.135439	6
Sex	BMI	0.0313713	0.0175018	0.0365293	7
Sex	BMI	0.0255436	0.0193278	0.093151	8
Sex	BMI	-0.00325789	0.0207049	0.437485	9
Sex	BMI	-0.0128547	0.0203096	0.263387	10
Sex	Vitamin D	0.00156147	0.000815189	0.0554332	Overall
Sex	Vitamin D	0.00239244	0.0026044	0.358298	1
Sex	Vitamin D	0.00235794	0.00282248	0.403485	2
Sex	Vitamin D	0.00264907	0.00275384	0.336073	3
Sex	Vitamin D	0.00392775	0.00270276	0.146158	4
Sex	Vitamin D	-0.00333514	0.00263801	0.206136	5
Sex	Vitamin D	0.006554	0.00261703	0.0122671	6
Sex	Vitamin D	0.00134776	0.00246502	0.584547	7
Sex	Vitamin D	0.00354004	0.00241393	0.14251	8
Sex	Vitamin D	-0.000243268	0.00244838	0.920854	9
Sex	Vitamin D	-0.00329954	0.00247601	0.182662	10

### Sheet: ST6
ST6: Cochran's Q p values for our negative control outcome analysis of BMI and Vitamin D on age and sex
Method	Exposure	Outcome	P value for heteregoneity
Ranked	BMI	Age	2.13536e-18
Ranked	BMI	Sex	8.73116e-17
Ranked	Vitamin D	Sex	0.152766
Ranked	Vitamin D	Age	0.585839
Residual	BMI	Age	2.19554e-36
Residual	BMI	Sex	5.76652e-50
Residual	Vitamin D	Sex	0.0201469
Residual	Vitamin D	Age	4.805e-07

### Sheet: ST7
ST7: Results of One Sample MR performed in strata of the dataset for the effect of LDL-C on age and sex
Outcome	Beta/logOR	standard error	pval	Subgroup
Age	-0.0972814	0.0672231	0.147857	Overall
Age	-0.0636357	0.084924	0.453662	Female
Age	-0.12984	0.109063	0.233846	Male
Sex	-0.0486591	0.0168571	0.00389471	Overall
Sex	-0.0737542	0.0470515	0.116993	1
Sex	-0.0597647	0.0461912	0.195715	2
Sex	0.0120146	0.0462689	0.795119	3
Sex	-0.000221144	0.0460596	0.996169	4
Sex	-0.0867263	0.0507178	0.0872699	5
Sex	0.100516	0.0580209	0.0831997	6
Sex	-0.174928	0.0610544	0.00416857	7
Sex	-0.012641	0.0633693	0.841886	8
Sex	-0.163222	0.0701533	0.019984	9
Sex	-0.12328	0.0778563	0.113325	10
